# Preterm and early-term delivery after heat waves in eight US states: A case-crossover study using the High-resolution Urban Meteorology for Impacts Dataset (HUMID)

**DOI:** 10.1101/2025.03.04.25323373

**Authors:** Amy Fitch, Mengjiao Huang, Matthew Strickland, Andrew Newman, Christina Kalb, Joshua L. Warren, Xiaping Zheng, Howard Chang, Lyndsey Darrow

## Abstract

**Background:** Heat wave frequency and intensity is increasing and this trend is more pronounced in urban areas. Heat waves may be acutely associated with early birth.

**Objectives:** To examine the acute relationship between heat waves and preterm (<37 weeks) and early-term (37-38 weeks) birth in eight states: California, Florida, Georgia, Kansas, Nevada, New Jersey, North Carolina, and Oregon

**Methods:** Daily mean temperatures from the novel High-resolution Urban Meteorology for Impacts Dataset (HUMID) were averaged by zip code tabulation area (ZCTA) and linked to singleton preterm and early-term births identified statewide from vital records. Heat waves were defined based on days exceeding the local 97.5%ile temperature threshold during the 4-day exposure window preceding birth. We conducted case-crossover (conditional logistic regression) state-specific analyses and pooled results using inverse-variance weighting to obtain summary effect estimates. We also calculated ORs adjusting for temporal changes in the pregnancy risk set, conducted an analysis excluding medically-induced early-term births, and modeled effects stratified by 97.5^th^ mean temperature threshold categories.

**Results:** The analysis included 2,966,661 early-term and 945,869 preterm births occurring from May - September across the eight states from as early as 1990 to 2017. Results showed modestly elevated odds of early-term birth for heat waves occurring in the 4 days preceding birth. Pooled ORs (95%CIs) for 3- and 4-consecutive days above the 97.5^th^ percentile mean temperature were 1.018 (1.011, 1.026) and 1.017 (1.005, 1.028), respectively. Preterm birth ORs were similar, but less precise; OR=1.015 (1.001, 1.029) and 1.019 (0.999, 1.041) for 3- and 4-consecutive days respectively. Estimated odds ratios tended to be stronger for ZCTAs in the second-lowest category of temperature threshold.

**Discussion:** Using fine-scale surface temperature data capturing urban-heat islands, we observed a modest acute overall effect of heat waves on preterm and early-term birth.
