## Supplemental Tables for "Preterm and early-term delivery after heat waves in eight US states: A case-crossover study using the High-resolution Urban Meteorology for Impacts Dataset (HUMID)"

### Sheet: Excel Table S1
Table S1: Maternal demographics by state and outcome
	California		Florida		Georgia		Kansas		Nevada		New Jersey		North Carolina		Oregon		TOTAL
Preterm Cases	516582		98339		106062		29135		29212		81543		55922		29074		945869
Age	N	%	N	%	N	%	N	%	N	%	N	%	N	%	N	%	N	%
10-24 (1)	181255	35.0874	32428	32.98	42664	40.23	11889	40.81	10393	35.5778	21432	26.28	21492	38.43	10618	36.5206	332171	35.1181
25-34 (2)	244639	47.3572	48672	49.49	48486	45.71	13851	47.54	13957	47.7783	43033	52.77	26333	47.09	14078	48.4213	453049	47.8976
35-55 (3)	90595	17.5374	17235	17.53	14912	14.06	3395	11.65	4817	16.4898	17078	20.94	8097	14.48	4373	15.0409	160502	16.9687
Unknown/Implausible (9)	93	0.018003	4	0	0	0	0	0	45	0.154046	0	0	0	0	5	0.0171975	147	0.0155413
Race/Ethnicity
White NH (1)	134150	25.9688	39133	39.79	46250	43.61	20265	69.56	12681	43.4102	34146	41.87	29251	52.31	20802	71.5485	336678	35.5946
Black NH (2)	47134	9.1242	24395	24.81	44057	41.54	2819	9.68	3750	12.8372	20751	25.45	17102	30.58	860	2.95797	160868	17.0074
Hispanic (3)	261650	50.6502	30197	30.71	11004	10.38	4666	16.02	9661	33.072	19645	24.09	7222	12.91	4945	17.0083	348990	36.8962
Other (4)	68073	13.1776	4487	4.56	4067	3.83	1109	3.81	2799	9.58168	6710	8.23	2256	4.03	2397	8.24448	91898	9.71572
Unknown (9)	5575	1.07921	127	0.13	684	0.64	276	0.95	321	1.09886	291	0.36	91	0.16	70	0.240765	7435	0.78605
Education*
<HS (1)	168675	32.6521	18423	18.73	24651	23.24	5775	19.82	8014	27.4339	14239	17.46	-	-	6402	22.0197	246179	27.6619
HS (2)	146795	28.4166	33178	33.74	34448	32.48	8861	30.41	9492	32.4935	25826	31.67	-	-	9005	30.9727	267605	30.0695
>HS (3)	187913	36.3762	45997	46.77	43726	41.23	14375	49.34	10715	36.6801	41423	50.8	-	-	13213	45.4461	357362	40.155
Unknown (9)	13199	2.55506	741	0.75	3237	3.05	124	0.43	991	3.39244	55	0.07	-	-	454	1.56153	18801	2.11258
Early-term Cases	1498038		362987		343230		103485		95350		278730		176850		107991		2966661
Age	N	%	N	%	N	%	N	%	N	%	N	%	N	%	N	%	N	%
10-24 (1)	456411	30.4673	112091	30.88	127548	37.16	38382	37.09	32792	34.3912	61826	22.18	62906	35.57	35707	33.0648	927663	31.2696
25-34 (2)	775278	51.7529	189677	52.25	170332	49.63	53563	51.76	48795	51.1746	157866	56.64	90039	50.91	56628	52.4377	1542178	51.9836
35-55 (3)	266195	17.7696	61214	16.86	45350	13.21	11540	11.15	13723	14.3922	59038	21.18	23905	13.52	15646	14.4882	496611	16.7397
Unknown/Implausible (9)	154	0.0102801	5	0	0	0	0	0	40	0.0419507	0	0	0	0	10	0.00926003	209	0.00704496
Race/Ethnicity
White NH (1)	422028	28.172	154769	42.64	166866	48.62	74398	71.89	43807	45.9434	132228	47.44	98439	55.66	77960	72.1912	1170495	39.455
Black NH (2)	92152	6.15151	70225	19.35	117432	34.21	7327	7.08	9258	9.70949	48190	17.29	44131	24.95	2436	2.25574	391151	13.1849
Hispanic (3)	746056	49.8022	119409	32.9	40842	11.9	16695	16.13	32205	33.7756	68487	24.57	25775	14.57	18474	17.107	1067943	35.9981
Other (4)	221268	14.7705	18183	5.01	15939	4.64	3989	3.85	9284	9.73676	29105	10.44	8231	4.65	8803	8.15161	314802	10.6113
Unknown (9)	16534	1.10371	401	0.11	2151	0.63	1076	1.04	796	0.834819	720	0.26	274	0.15	318	0.294469	22270	0.750676
Education*
<HS (1)	416092	27.7758	58302	16.06	70536	20.55	17819	17.22	23235	24.3681	38440	13.79	-	-	20889	19.3433	645313	23.1309
HS (2)	405248	27.0519	114298	31.49	106385	31	29100	28.12	30648	32.1426	81697	29.31	-	-	32474	30.071	799850	28.6702
>HS (3)	640838	42.7785	188230	51.86	156981	45.74	56168	54.28	39081	40.9869	158399	56.83	-	-	53259	49.318	1292956	46.3461
Unknown (9)	35860	2.3938	2157	0.59	9328	2.72	398	0.38	2386	2.50236	194	0.07	-	-	1369	1.2677	51692	1.85287
*These categories of educational achievement data not available in North Carolina birth records.

### Sheet: Excel Table S2
Table S2: Percent of case and control days and control days in each analysis meeting each heat wave definition using a four-day (lag 0-3) exposure window.
Preterm	California		Florida		Georgia		Kansas		Nevada		New Jersey		North Carolina		Oregon
	Case Days	Control Days	Case Days	Control Days	Case Days	Control Days	Case Days	Control Days	Case Days	Control Days	Case Days	Control Days	Case Days	Control Days	Case Days	Control Days
	516582	1772695	98339	337394	106062	363425	29135	99837	29212	100168	81543	279443	55922	191618	29074	99707
HW1*
1 day	5.05	4.97	7.38	7.36	5.32	5.33	4.99	4.97	4.59	4.65	7.02	7.07	5.52	5.58	6.01	6.11
2 days	3.27	3.27	4.04	4.07	3.48	3.53	3.43	3.41	3.17	3.17	3.82	3.75	3.75	3.79	4.06	3.84
3 days	1.82	1.83	2.18	2.2	2.29	2.31	2.19	2.12	2.18	2.33	1.97	1.98	2.24	2.28	2.14	1.99
4 days	1.2	1.18	1.42	1.42	1.7	1.73	1.61	1.76	1.95	2.08	1.19	1.17	1.65	1.63	1.06	1.03
HW2**
> 2 days	6.12	6.11	6.94	7.02	7.01	7.08	6.87	6.91	7.01	7.32	6.64	6.55	7.29	7.37	7.12	6.69
> 3 days	2.88	2.86	3.12	3.17	3.57	3.62	3.48	3.52	3.88	4.13	2.95	2.92	3.59	3.59	3.02	2.88
4 days	1.2	1.18	1.42	1.42	1.7	1.73	1.61	1.76	1.95	2.08	1.19	1.17	1.65	1.63	1.06	1.03
HW3^
% days > 0	3.91	3.87388	4.58	4.59	4.98	5.02	4.51	4.64	5.11434	5.40093	3.9844	4.00762	5.17149	5.19001	4.47823	4.12843
Mean °C^^	1.23	1.24	0.4	0.4	0.68	0.69	0.93	0.96	1.02	1.05	1.04	1.03	0.78	0.77	1.23	1.24
* HW1: Number of days exceeding ZCTA-specific 97.5th percentile mean temperature.
** HW2: Consecutive days exceeding ZCTA-specific 97.5th percentile mean temperature.
^ HW3: Mean degrees above the 97.5th percentile during exposure window (i.e., 4-day average temperature - 97.5th percentile temperature; set to 0 if <0.
^^ Among days where HW3>0
Early-term	California		Florida		Georgia		Kansas		Nevada		New Jersey		North Carolina		Oregon
	Case Days	Control Days	Case Days	Control Days	Case Days	Control Days	Case Days	Control Days	Case Days	Control Days	Case Days	Control Days	Case Days	Control Days	Case Days	Control Days
	1498038	5124639	362987	1243613	343230	1176622	103485	354440	93950	326652	278730	955022	176850	605792	107991	370092
HW1*
1 day	5.25	5.2	7.25	7.29	5.24	5.31	5.12	5.19	4.66	4.69	7.08	6.97	5.45	5.49	6.02	6.11
2 days	3.43	3.42	3.97	4.02	3.48	3.5	3.41	3.45	3.27	3.21	3.71	3.81	3.68	3.69	3.87	3.84
3 days	1.93	1.92	2.18	2.21	2.27	2.29	2.1	2.13	2.43	2.39	1.96	1.96	2.19	2.26	2.02	1.99
4 days	1.28	1.25	1.34	1.35	1.76	1.76	1.71	1.78	2.07	2.13	1.15	1.14	1.53	1.59	0.97	1.03
HW2**
> 2 days	6.46	6.4	6.81	6.91	7.03	7.05	6.88	7.01	7.46	7.42	6.47	6.54	7.08	7.23	6.7	6.69
> 3 days	3.05	3.01	3.05	3.06	3.58	3.63	3.46	3.57	4.22	4.23	2.87	2.86	3.41	3.54	2.86	2.88
4 days	1.28	1.25	1.34	1.35	1.76	1.76	1.71	1.78	2.07	2.13	1.15	1.14	1.53	1.59	0.97	1.03
HW3^
% days > 0	4.14589	4.096	4.51	4.57	5.02	5.05	4.58	4.69	5.49869	5.49729	3.97661	4.00357	4.92338	5.04645	4.09756	4.12843
Mean °C^^	1.12	1.11	0.39	0.39	0.68	0.69	0.97	0.96	1.02	1.04	1.04	1.03	0.76	0.77	1.21	1.25
* HW1: Number of days exceeding ZCTA-specific 97.5th percentile mean temperature.
** HW2: Consecutive days exceeding ZCTA-specific 97.5th percentile mean temperature.
^ HW3: Mean degrees above the 97.5th percentile during exposure window (i.e., 4-day average temperature - 97.5th percentile temperature; set to 0 if <0.
^^ Among days where HW3>0

### Sheet: Excel Table S3
Table S3: Full numerical results
State	Model	1 Day	2 Days	3 Days	4 Days	2+ Consecutive Days	3+ Consecutive Days	4 Consecutive Days	per °C
Preterm
Pooled	Adjusted	1.010 (1.000,1.021)	1.008 (0.995,1.021)	1.012 (0.995,1.030)	1.022 (1.001,1.044)	1.010 (1.000,1.020)	1.015 (1.001,1.029)	1.019 (0.999,1.041)	1.013 (1.004,1.022)
Pooled	Classic	1.014 (1.003,1.024)	1.009 (0.996,1.022)	1.010 (0.993,1.027)	1.023 (1.002,1.045)	1.009 (0.999,1.019)	1.013 (1.000,1.027)	1.020 (0.999,1.041)	1.013 (1.004,1.023)
California	Adjusted	1.017 (1.002,1.032)	1.010 (0.992,1.028)	1.016 (0.992,1.040)	1.029 (0.999,1.059)	1.012 (0.999,1.026)	1.020 (1.000,1.039)	1.026 (0.997,1.056)	1.014 (1.002,1.025)
California	Classic	1.023 (1.008,1.038)	1.012 (0.994,1.030)	1.009 (0.986,1.033)	1.031 (1.002,1.061)	1.011 (0.998,1.025)	1.016 (0.997,1.035)	1.028 (0.999,1.058)	1.015 (1.004,1.027)
Florida	Adjusted	1.012 (0.983,1.042)	1.001 (0.963,1.040)	1.003 (0.953,1.055)	1.030 (0.967,1.096)	1.000 (0.970,1.032)	1.003 (0.961,1.047)	1.027 (0.965,1.092)	1.025 (0.959,1.096)
Florida	Classic	1.014 (0.985,1.044)	1.002 (0.964,1.042)	1.005 (0.955,1.058)	1.031 (0.969,1.098)	1.002 (0.972,1.033)	1.003 (0.961,1.047)	1.027 (0.966,1.092)	1.021 (0.956,1.091)
Georgia	Adjusted	1.004 (0.972,1.037)	0.987 (0.948,1.026)	0.999 (0.952,1.049)	1.003 (0.945,1.064)	0.998 (0.968,1.028)	1.004 (0.964,1.046)	1.005 (0.948,1.065)	1.004 (0.965,1.044)
Georgia	Classic	1.002 (0.970,1.035)	0.988 (0.950,1.027)	1.002 (0.954,1.051)	1.000 (0.943,1.061)	0.998 (0.969,1.029)	1.004 (0.964,1.045)	1.001 (0.945,1.061)	1.000 (0.962,1.040)
Kansas	Adjusted	1.008 (0.946,1.075)	1.008 (0.934,1.088)	1.042 (0.947,1.146)	0.924 (0.828,1.032)	1.000 (0.944,1.060)	0.992 (0.918,1.072)	0.917 (0.823,1.022)	0.966 (0.912,1.024)
Kansas	Classic	1.009 (0.948,1.075)	1.017 (0.943,1.096)	1.048 (0.954,1.151)	0.948 (0.851,1.056)	1.012 (0.956,1.072)	1.010 (0.936,1.089)	0.940 (0.845,1.045)	0.974 (0.921,1.031)
Nevada	Adjusted	0.999 (0.935,1.067)	1.002 (0.927,1.083)	0.961 (0.876,1.053)	0.954 (0.867,1.050)	0.972 (0.921,1.026)	0.955 (0.891,1.024)	0.956 (0.870,1.051)	0.968 (0.925,1.012)
Nevada	Classic	0.997 (0.934,1.064)	0.999 (0.925,1.079)	0.956 (0.873,1.048)	0.950 (0.864,1.045)	0.969 (0.918,1.023)	0.953 (0.889,1.021)	0.953 (0.867,1.048)	0.966 (0.924,1.010)
New Jersey	Adjusted	0.990 (0.959,1.022)	1.036 (0.993,1.081)	0.997 (0.941,1.056)	1.050 (0.974,1.131)	1.029 (0.995,1.064)	1.023 (0.975,1.073)	1.048 (0.973,1.129)	1.013 (0.983,1.044)
New Jersey	Classic	0.995 (0.964,1.026)	1.031 (0.988,1.076)	0.997 (0.941,1.055)	1.037 (0.963,1.117)	1.024 (0.990,1.058)	1.017 (0.970,1.067)	1.036 (0.962,1.115)	1.008 (0.978,1.039)
North Carolina	Adjusted	1.007 (0.963,1.052)	0.990 (0.938,1.044)	0.978 (0.915,1.046)	1.020 (0.942,1.103)	0.987 (0.948,1.027)	1.006 (0.953,1.061)	1.022 (0.945,1.105)	1.016 (0.971,1.063)
North Carolina	Classic	1.003 (0.960,1.048)	0.989 (0.938,1.043)	0.988 (0.925,1.056)	1.018 (0.941,1.100)	0.990 (0.951,1.030)	1.012 (0.959,1.067)	1.020 (0.944,1.101)	1.012 (0.967,1.058)
Oregon	Adjusted	0.996 (0.940,1.054)	1.006 (0.939,1.078)	1.167 (1.062,1.282)	1.128 (0.989,1.288)	1.068 (1.012,1.126)	1.130 (1.044,1.224)	1.122 (0.984,1.280)	1.063 (1.024,1.104)
Oregon	Classic	0.999 (0.944,1.057)	1.011 (0.945,1.083)	1.160 (1.057,1.274)	1.146 (1.006,1.305)	1.070 (1.015,1.128)	1.133 (1.047,1.225)	1.139 (1.000,1.296)	1.065 (1.026,1.106)
Early-term
Pooled	Adjusted	1.011 (1.006,1.017)	1.007 (1.000,1.015)	1.020 (1.010,1.030)	1.020 (1.008,1.032)	1.012 (1.007,1.018)	1.018 (1.010,1.026)	1.016 (1.005,1.028)	1.010 (1.005,1.016)
Pooled	Classic	1.010 (1.004,1.016)	1.005 (0.998,1.013)	1.016 (1.006,1.025)	1.018 (1.006,1.030)	1.010 (1.004,1.015)	1.015 (1.007,1.022)	1.015 (1.004,1.027)	1.007 (1.002,1.012)
California	Adjusted	1.018 (1.009,1.026)	1.018 (1.007,1.028)	1.035 (1.021,1.049)	1.032 (1.016,1.050)	1.023 (1.016,1.031)	1.031 (1.020,1.042)	1.028 (1.011,1.045)	1.017 (1.011,1.023)
California	Classic	1.014 (1.006,1.023)	1.013 (1.002,1.023)	1.029 (1.015,1.042)	1.027 (1.010,1.044)	1.018 (1.010,1.026)	1.025 (1.014,1.036)	1.024 (1.007,1.041)	1.012 (1.006,1.019)
Florida	Adjusted	1.004 (0.989,1.020)	0.993 (0.973,1.014)	0.998 (0.972,1.026)	1.018 (0.984,1.053)	0.996 (0.980,1.013)	1.010 (0.988,1.033)	1.018 (0.985,1.052)	1.011 (0.976,1.048)
Florida	Classic	1.002 (0.987,1.017)	0.997 (0.977,1.017)	0.999 (0.973,1.025)	1.020 (0.987,1.054)	0.998 (0.982,1.014)	1.011 (0.989,1.034)	1.020 (0.987,1.054)	1.022 (0.956,1.092)
Georgia	Adjusted	0.993 (0.975,1.012)	0.996 (0.974,1.018)	1.007 (0.980,1.035)	1.028 (0.995,1.062)	1.011 (0.994,1.028)	1.012 (0.989,1.035)	1.029 (0.996,1.062)	1.001 (0.979,1.023)
Georgia	Classic	0.992 (0.974,1.010)	0.993 (0.972,1.015)	1.007 (0.980,1.034)	1.030 (0.997,1.063)	1.010 (0.993,1.027)	1.014 (0.992,1.037)	1.031 (0.999,1.064)	0.996 (0.958,1.036)
Kansas	Adjusted	0.992 (0.959,1.026)	0.993 (0.953,1.035)	0.993 (0.942,1.045)	0.974 (0.919,1.031)	0.991 (0.961,1.023)	0.984 (0.944,1.025)	0.976 (0.923,1.034)	0.997 (0.967,1.027)
Kansas	Classic	0.988 (0.952,1.025)	0.986 (0.944,1.030)	0.976 (0.923,1.033)	0.972 (0.913,1.035)	0.981 (0.948,1.014)	0.971 (0.928,1.015)	0.979 (0.920,1.041)	0.982 (0.926,1.042)
Nevada	Adjusted	1.020 (0.983,1.058)	1.028 (0.985,1.073)	1.053 (1.003,1.106)	0.982 (0.933,1.035)	1.022 (0.992,1.052)	1.012 (0.975,1.051)	0.974 (0.925,1.025)	0.995 (0.971,1.019)
Nevada	Classic	1.017 (0.981,1.055)	1.028 (0.986,1.073)	1.050 (1.000,1.102)	0.988 (0.938,1.040)	1.023 (0.993,1.053)	1.014 (0.977,1.053)	0.980 (0.931,1.031)	0.998 (0.974,1.022)
New Jersey	Adjusted	1.018 (1.000,1.035)	0.989 (0.967,1.013)	1.003 (0.972,1.035)	1.022 (0.981,1.065)	0.999 (0.981,1.017)	1.010 (0.984,1.037)	1.021 (0.980,1.063)	1.008 (0.991,1.025)
New Jersey	Classic	1.019 (1.001,1.036)	0.989 (0.967,1.013)	1.000 (0.969,1.031)	1.023 (0.983,1.066)	0.997 (0.979,1.015)	1.008 (0.982,1.035)	1.022 (0.981,1.064)	1.006 (0.990,1.023)
North Carolina	Adjusted	0.999 (0.975,1.025)	0.987 (0.957,1.017)	0.976 (0.940,1.013)	0.967 (0.924,1.012)	0.980 (0.958,1.002)	0.976 (0.946,1.006)	0.971 (0.928,1.016)	0.970 (0.945,0.996)
North Carolina	Classic	1.004 (0.980,1.030)	0.992 (0.963,1.023)	0.978 (0.942,1.015)	0.969 (0.926,1.014)	0.983 (0.961,1.005)	0.976 (0.947,1.006)	0.971 (0.929,1.016)	0.972 (0.947,0.998)
Oregon	Adjusted	0.999 (0.970,1.029)	1.009 (0.973,1.047)	1.022 (0.972,1.074)	0.984 (0.917,1.055)	1.009 (0.981,1.038)	1.009 (0.968,1.052)	0.983 (0.916,1.054)	0.990 (0.970,1.011)
Oregon	Classic	1.000 (0.971,1.030)	1.009 (0.974,1.047)	1.018 (0.969,1.069)	0.983 (0.917,1.054)	1.009 (0.981,1.038)	1.007 (0.966,1.049)	0.982 (0.916,1.052)	0.992 (0.972,1.013)

### Sheet: Excel Table S4
Table S4: Numerical results for the analysis stratifying ZCTAs by 97.5th percentile mean temperature threshold
Model	1 Day	2 Days	3 Days	4 Days	2+ Consecutive Days	3+ Consecutive Days	4 Consecutive Days	per °C
Preterm
T1	1.024 (1.002,1.047)	1.024 (0.996,1.053)	1.024 (0.985,1.064)	1.014 (0.963,1.069)	1.018 (0.996,1.041)	1.012 (0.980,1.045)	1.009 (0.958,1.063)	1.021 (1.002,1.040)
T2	1.005 (0.990,1.021)	1.004 (0.985,1.024)	1.010 (0.985,1.035)	1.039 (1.008,1.071)	1.012 (0.997,1.027)	1.023 (1.002,1.043)	1.037 (1.006,1.069)	1.015 (1.001,1.030)
T3	0.995 (0.973,1.018)	1.001 (0.973,1.030)	1.009 (0.973,1.046)	1.005 (0.962,1.049)	1.003 (0.981,1.024)	1.007 (0.978,1.037)	1.005 (0.962,1.049)	1.007 (0.987,1.028)
T4	1.037 (1.004,1.072)	1.002 (0.963,1.043)	1.011 (0.962,1.062)	1.008 (0.955,1.064)	0.999 (0.971,1.028)	1.008 (0.970,1.047)	1.003 (0.951,1.059)	1.002 (0.977,1.027)
Early-term
T1	1.006 (0.994,1.019)	1.011 (0.996,1.027)	1.013 (0.991,1.034)	1.021 (0.993,1.050)	1.012 (1.000,1.024)	1.013 (0.996,1.031)	1.019 (0.991,1.048)	1.006 (0.997,1.016)
T2	1.013 (1.004,1.021)	1.006 (0.995,1.016)	1.025 (1.012,1.040)	1.032 (1.015,1.050)	1.015 (1.007,1.023)	1.026 (1.014,1.038)	1.028 (1.011,1.045)	1.013 (1.005,1.020)
T3	1.013 (1.000,1.026)	0.994 (0.978,1.010)	1.005 (0.985,1.025)	1.014 (0.989,1.039)	0.999 (0.987,1.011)	1.009 (0.992,1.025)	1.012 (0.988,1.037)	1.016 (1.004,1.028)
T4	1.013 (0.994,1.033)	1.038 (1.014,1.062)	1.041 (1.012,1.071)	0.985 (0.954,1.017)	1.026 (1.009,1.044)	1.011 (0.989,1.034)	0.979 (0.948,1.010)	1.002 (0.987,1.017)

### Sheet: Excel Table S5
Table S5: Numerical results for sensitivity analyses
Model	1 Day	2 Days	3 Days	4 Days	2+ Consecutive Days	3+ Consecutive Days	4 Consecutive Days	per °C
Early-term (4 states)*: Excluding inductions	1.015 (1.007,1.024)	1.022 (1.011,1.032)	1.035 (1.022,1.049)	1.025 (1.009,1.041)	1.024 (1.017,1.032)	1.028 (1.018,1.039)	1.020 (1.004,1.036)	1.015 (1.009,1.021)
Early-term (4 states)*: All ET births	1.015 (1.008,1.023)	1.017 (1.007,1.026)	1.033 (1.021,1.046)	1.022 (1.007,1.038)	1.021 (1.014,1.028)	1.026 (1.016,1.036)	1.018 (1.003,1.033)	1.013 (1.008,1.019)
Preterm excluding California	1.003 (0.998,1.018)	1.004 (0.985,1.023)	1.008 (0.983,1.033)	1.014 (0.985,1.045)	1.006 (0.991,1.021)	1.010 (0.990,1.031)	1.013 (0.983,1.043)	1.011 (0.995,1.028)
Preterm all states	1.010 (1.000,1.021)	1.008 (0.995,1.021)	1.012 (0.995,1.030)	1.022 (1.001,1.044)	1.010 (1.000,1.020)	1.015 (1.001,1.029)	1.019 (0.999,1.041)	1.013 (1.004,1.022)
Early-term excluding California	1.004 (0.996,1.012)	0.996 (0.985,1.006)	1.004 (0.991,1.017)	1.006 (0.990,1.022)	1.001 (0.993,1.009)	1.004 (0.993,1.004)	1.005 (0.989,1.022)	0.997 (0.988,1.006)
Early-term all states	1.011 (1.006,1.017)	1.007 (1.000,1.015)	1.020 (1.010,1.030)	1.020 (1.008,1.032)	1.012 (1.007,1.018)	1.018 (1.010,1.026)	1.016 (1.005,1.028)	1.010 (1.005,1.016)
* California, Kansas, Nevada, and Oregon

### Sheet: Original F values for HW3 mean
2.219	2.23	0.719	0.725	1.221	1.238	1.68	1.731	1.834	1.884	1.878	1.861	1.395	1.389	2.219	2.23
1.25744	1.26367	0.407436	0.410836	0.691904	0.701537	0.952006	0.980906	1.03927	1.06761	1.06421	1.05457	0.790505	0.787105	1.25744	1.26367
Preterm
2.011	1.999	0.707	0.708	1.217	1.243	1.739	1.731	1.836	1.88	1.865	1.85	1.363	1.394	2.171	2.246
1.13957	1.13277	0.400636	0.401202	0.689637	0.704371	0.985439	0.980906	1.04041	1.06534	1.05684	1.04834	0.772371	0.789938	1.23024	1.27274
ET
